# Autoantibodies targeting the enteric nerve and non-myelin epitopes in relapsing-remitting multiple sclerosis: diagnostic relevance and viral mimicry

**DOI:** 10.1101/2025.06.23.25330145

**Authors:** Abbas F. Almulla, Aristo Vojdani, Muslimbek G. Normatov, Yingqian Zhang, Drozdstoj Stoyanov, Michael Maes

**Affiliations:** Sichuan Provincial Center for Mental Health, Sichuan Provincial People’s Hospital, School of Medicine, University of Electronic Science and Technology of China, Chengdu 610072, China; Key Laboratory of Psychosomatic Medicine, Chinese Academy of Medical Sciences, Chengdu 610072, China; Medical Laboratory Technology Department, College of Medical Technology, The Islamic University, Najaf, 31001, Iraq; Immunosiences Lab, Inc., Los Angeles, CA 90035, USA; Cyrex Laboratories, LLC, Phoenix, AZ 85034, USA; Department of Pathology, Faculty of Medicine, Saint Petersburg State University, 199034 Saint Petersburg, Russia; Department of Psychiatry, Faculty of Medicine, Chulalongkorn University, Bangkok, Thailand; Cognitive Fitness and Technology Research Unit, Faculty of Medicine, Chulalongkorn University, Bangkok, Thailand; Department of Psychiatry, Medical University of Plovdiv, Plovdiv, Bulgaria; Research Institute, Medical University Plovdiv, Plovdiv, Bulgaria; Kyung Hee University, 26 Kyungheedae-ro, Dongdaemun-gu, Seoul 02447, Republic of Korea

**Author notes:** **Corresponding author:** Prof. Dr. Michael Maes, M.D., Ph.D., Sichuan Provincial Center for Mental Health, Sichuan Provincial People’s Hospital, School of Medicine, University of Electronic Science and Technology of China, Chengdu 610072, China, **<u>Michael Maes Google Scholar profile,</u>** Highly cited author: 2003-2023 (ISI, Clarivate) Highly ranked scientist (lifetime and last 5 years), ScholarGPS: Worldwide #1 in molecular neuroscience; #1/4 in pathophysiology, Expert worldwide medical expertise ranking, Expertscape (December 2022), worldwide: #1 in CFS; #1 in oxidative stress; #1 in encephalomyelitis; #1 in nitrosative stress; #1 in nitrosation; #1 in tryptophan; #1 in aromatic amino acids; #1 in stress (physiological); #1 in neuroimmune; #2 in bacterial translocation; #3 in inflammation; #4-5: in depression, fatigue, and psychiatry. Joined first authorships (Abbas F. Almulla, Aristo Vojdani, Muslimbek G. Normatov).

**Keywords:** Autoimmunity, Multiple sclerosis, Enteric Nervous System, Autoantibodies, Molecular Mimicry, Herpesvirus 6, Epstein-Barr Virus

## Abstract

**Background:** Relapsing-remitting multiple sclerosis (RRMS) involves autoimmune responses against central nervous system (CNS) self-epitopes, potentially triggered by Epstein–Barr virus (EBV) and Human Herpesvirus 6 (HHV-6) reactivation.

**Objectives:** To evaluate IgG/IgA/IgM responses targeting the enteric nerve and non-myelin antigens in RRMS and investigate associations with EBV and HHV-6 markers and explore molecular mimicry between viral and host antigens.

**Methods:** The study included 55 RRMS patients and 63 matched healthy controls. ELISA is used to examine IgG/IgA/IgM levels against nine non-myelin self-epitopes and viral proteins (EBNA-1, dUTPases of EBV and HHV-6). Luminex immunoassay is used to quantify cytokines, chemokines, and growth factors. Disability was evaluated using the Expanded Disability Status Scale (EDSS) and Multiple Sclerosis Severity Score (MSSS). In-silico molecular mimicry was analyzed using UniProt, AlphaFold, PyMol, Alignmentaj, and the Immune Epitope Database (IEDB), comparing 41 viral and 36 ENS non-myelin antigens.

**Results:** IgG/IgA/IgM levels targeting the enteric nerve and non-myelin antigens were significantly higher in RRMS than in controls. A large part of the variance in the EDSS and MSSS scores (>60%) was explained by IgG-chondroitin sulfate, IgM-Asialo-ganglioside, and IgG-enteric nerve. There were highly significant correlations between autoimmunity to those self-antigens and either immune profiles indicating immune activation or Ig-responses to EBNA-1, and EBV/HHV-6 DUTPases. Molecular mimicry analysis confirmed the association between EBV/HHV-6 and the self-antigens by identifying shared pentapeptides, which might cause T-cell immunogenicity.

**Conclusion:** RRMS is characterized by autoimmune responses targeting the enteric nerve and non-myelin proteins. EBV and HHV-6 reactivation contribute via molecular mimicry mechanisms.
