## Supplementary file 2 for "Autoantibodies targeting the enteric nerve and non-myelin epitopes in relapsing-remitting multiple sclerosis: diagnostic relevance and viral mimicry"

### Sheet: Table 1
	EBV Viral Antigens
	Enteric Nervous System Components	Autoantigens // Antigens	Epstein-Barr nuclear antigen 1 (EBNA1, P03211)	Epstein-Barr nuclear antigen 2 (EBNA2, P12978)	Latent membrane protein 1 (LMP1, P03230)	Latent membrane protein 2 (LMP2A/LMP2B, P13285)	Early Antigen Diffused, EA-D (BMRF1, P03191)	Early antigen protein R, EA-R (BHRF1, P03182)	Envelope glycoprotein GP350 (BLLF1, P03200)	Envelope glycoprotein B (gB, P03188)	Envelope glycoprotein H (gH, P03231)	Major capsid protein (MCP, P03226)	Epstein-Barr nuclear antigen 6 (EBNA6, P03204)	Envelope glycoprotein E (gE, P09259)	Envelope glycoprotein I (gI, P09258)	Total	3D Structure
1		U1 small nuclear ribonucleoprotein A (SNRPA, P09012)	-	-	-	-	PYMPP	-	-	-	-	-	-	-	-	1	#VALUE!
2		Pro-neuregulin-1, membrane-bound isoform (NRG1, Q02297)	SSQSS	GRGKG, RGKGK	-	-	-	ARETP	TSSST, SSSTS, SSTST	-	-	-	-	-	-	7	#VALUE!
3		Slit homolog 2 protein (SLIT2, O94813)	-	-	-	-	-	-	-	-	ELRLN, LLLTT	-	-	-	-	2	#VALUE!
4		Roundabout homolog 1 (ROBO1, Q9Y6N7)	GGRPG	ATLTV, PPRPT, LPPPP, SPPPP, PPPPP	-	ASGSS, LPPPP	PAAVS, SPPPP, PPPPP, PPPPR	-	-	-	ELTVL, PNLKD	EVAPV, RRETY	PPPVP	TSTYA, PYNQS	-	19	#VALUE!
5		Netrin-1 (NTN1, O95631)	-	-	-	LAAVA	LAAVA	LTLSL	-	LAALA	-	-	-	-	-	4	#VALUE!
6		Neurofilament light polypeptide (NEFL, P07196)	SSSSG, SSSGS, EGEEG	-	-	-	-	-	-	-	LEKQL	FIERV	-	YEPYY	-	6	#VALUE!
7		Neurofilament medium polypeptide (NEFM, P07197)	SQSSS, GGSGP, EEGQE, EGGDG	DSLGN, SLGNP, LGNPS	-	-	-	EEIIE	-	-	-	-	-	-	-	8	#VALUE!
8		Neurofilament heavy polypeptide (NEFH, P12036)	GGAGG	-	-	-	-	-	-	-	-	EMAAQ, SPEKA	-	-	PATPK	4	#VALUE!
9		Glial fibrillary acidic protein (GFAP, P14136)	-	PPPLP	-	-	-	-	-	-	LRELR, RELRL	VRFLE	-	-	-	4	#VALUE!
10		Ubiquitin carboxyl-terminal hydrolase isozyme L1 (UCHL1, P09936)	-	-	ALLLL	ALLLL	-	-	-	SLGSV	-	-	-	-	-	3	#VALUE!
11		A-type potassium channel modulatory protein DPP6 (DPP6, P42658)	GGAGA, GGGAG, GGAGG	-	-	-	-	LVICS	VPMVT	VILVI	YPKAG	AFSER	-	LDPPE	-	9	#VALUE!
12		Amphiphysin (AMPH, P49418)	RPRSP, PRSPS	TPSPP, EPSPL, QPTPS	-	-	-	-	LDLDF	-	VLQKL	SAAEG	ETTED	-	-	9	#VALUE!
13		RNA-binding protein Nova-1 (NOVA1, P51513)	-	-	-	SASGS	TAGLI, TGPVA, SLAAA	-	-	-	GATVK	AGSTK	-	-	-	6	#VALUE!
14		VIP peptides (VIP, P01282)	-	-	-	-	-	-	-	-	-	LQNAL	PVPVK	-	-	2	#VALUE!
15		Transcription factor SOX-10 (SOX10, P56693)	-	ELSPV, PTPPT	DGGGG	-	-	-	-	KTELQ	-	-	PTVSP	-	-	5	#VALUE!
16		Neural cell adhesion molecule 1 (NCAM1, P13591)	TDEGT, TKPAP	-	-	DDSSQ	-	-	GGKHT	TDEGT, PSSPS	-	-	-	-	VSLQV	7	#VALUE!
17		Proto-oncogene tyrosine-protein kinase receptor Ret (RET, P07949)	GSGGS	PLLTV	LLLLL	LLLIV	-	EDTVV	LLLLL	TYRTR	SVLLS, VLLSA, VLLWE	LRDLL	GEPRG, LVAEG	-	-	13	#VALUE!
18		Neural cell adhesion molecule L1 (L1CAM, P32004)	-	-	-	LVLLI, VLLIL	-	-	LLLLV	GLLLA	GTLGI	-	-	-	-	5	#VALUE!
19		Glutamate decarboxylase 2 (GAD2, Q05329)	PGGSG	-	-	YQPLG	-	-	-	ARAWC	-	-	-	-	-	3	#VALUE!
20		Tyrosine 3-monooxygenase (TH, P07101)	-	-	-	-	VAGLL	EDNIP	VSRFL	VSRFL	-	-	-	-	-	4	#VALUE!
21		Choline O-acetyltransferase (CHAT, P28329)	SGGRG, GAPGG, LKDAI	PPPLP	GAPGG	PGGLG	GLLTS	-	-	GLFSS	-	HTPAH, TPAHT, MASNE	-	-	-	11	#VALUE!
22		Nitric oxide synthase 1 (NOS1, P29475)	GPGNG, GPGTG	TPPTP, PPTPL	VLYSF	-	-	-	ASGPG, SGPGN	ATETG, TETGK, ETGKS	EVLRG	-	-	-	DPPEN	12	#VALUE!
23		P2X purinoceptor 2 (P2RX2, Q9UBL9)	-	PPLRP	-	-	-	-	-	-	-	-	SETGP	-	-	2	#VALUE!
24		P2X purinoceptor 3 (P2RX3, P56373)	-	-	-	-	-	-	GGILT	-	-	-	-	-	TKSVV	2	#VALUE!
25		5-hydroxytryptamine receptor 3A (HTR3A, P46098)	-	SPPPP, PPPPP	LLALL, LALLL, LPTLL, ITLLL, TLLLG	LALLL	SPPPP, PPPPP, PPPPR	-	ASLAV	LVISL	-	-	-	-	-	13	#VALUE!
26		Neuronal acetylcholine receptor subunit beta-4 (CHRNB4, P30926)	-	-	-	-	-	-	VPPTS, TSTSP	-	-	-	LQLSL	-	-	3	#VALUE!
27		Neuronal acetylcholine receptor subunit alpha-3 (CHRNA3, P32297)	-	-	LLLLL	VDAVL	KTKAL, GTAGL	-	PLSLP, LLLLL	-	SVLLS	-	-	-	-	7	#VALUE!
28		Heterogeneous nuclear ribonucleoprotein A1 (HNRNPA1, P09651)	GGGRG, GRGGG, GGSGS	-	GNDGG	-	-	-	-	-	-	-	-	-	-	4	#VALUE!
29		RNA-binding protein FUS (FUS, P35637)	SQSSS, GGSGG, GGRGR, GRGRG, RGRGG, GRGGS, RGGSG, GRGGG, RGGGR, GGGRG	GRGRG	PGGGP	-	-	-	-	-	-	-	SSYPG, SYPGY, QSSSY	-	-	15	#VALUE!
30		TAR DNA-binding protein 43 (TARDBP, Q13148)	GGGAG, GSGSG	-	-	-	-	-	-	-	-	ERSGR	-	QYGDV	-	4	#VALUE!
31		Small nuclear ribonucleoprotein Sm D1 (SNRPD1, P62314)	GRGRG, RGRGR	GRGRG, RGRGR	TLLVD	-	-	-	-	AVKMT	-	-	-	-	-	6	#VALUE!
32		Heterogeneous nuclear ribonucleoprotein U (HNRNPU, Q00839)	GGGGR, GGGRP, GGRPG, GRPGA, RPGAP, RGRGG, GGSGG	-	-	AAAGG, AAAQR	-	-	-	-	-	LSASS	-	QPPAT, APQCL	-	12	#VALUE!
33		Small nuclear ribonucleoprotein Sm D3 (SNRPD3, P62318)	ARGRG, RGRGR, GRGRG	RGRGR, GRGRG	-	-	-	-	-	-	-	-	-	-	-	5	#VALUE!
34		Peripherin (PRPH, P41219)	AGAGA	-	-	-	-	-	LELLG	-	LRELR	VRFLE, RISVP	-	-	-	5	#VALUE!
35		Synaptophysin (SYP, P08247)	GSGGS, SGGSG	-	-	-	-	-	-	-	-	-	LVSSS, VSSSA	-	-	4	#VALUE!
36		5-hydroxytryptamine receptor 4 (HTR4, Q13639)	-	-	-	-	-	-	-	RRAFL	VFCLV	LLTFL	VAAQP	-	-	4	#VALUE!
37		Small nuclear ribonucleoprotein-associated proteins B and B' (SNRPB, P14678)	-	-	-	-	-	-	-	-	-	RGENL, GENLV	PPPPM	-	-	3	#VALUE!
		Total														233

### Sheet: Table 2
	HHV-6 Viral Antigens
	Enteric Nervous System Components	Autoantigens // Antigens	Glycoprotein Q2 (U100, P0DOE0)	Capsid scaffolding protein (U53, P24433)	Envelope glycoprotein B (gB, P28864)	Envelope glycoprotein B (gB, P36319)	Immediate-early protein 2 (U90/U87/U86, Q77Z83)	Large tegument protein deneddylase (U31, P30002)	G-protein coupled receptor homolog U12 (U12, P52380)	Envelope glycoprotein L (gL, P52508)	Envelope glycoprotein H (gH, P68323)	120 kDa Glycoprotein O (U47, Q06093)	Glycoprotein 105 (U96/U97/U98/U99/U100, Q69489)	Glycoprotein U21 (U21, Q69556)	Immediate-early protein 2 (U90/U86, Q8BB47)	Major capsid protein (MCP, P17887)	Capsid vertex component 1 (CVC1, P24441)	DNA polymerase catalytic subunit (U38, P28857)	Deoxyuridine 5'-triphosphate nucleotidohydrolase (DUT, P30007)	Major DNA-binding protein (DBP, P52338)	Ribonucleoside-diphosphate reductase large subunit-like protein (RIR, P52343)	Uracil-DNA glycosylase (U81, P52345)	G-protein coupled receptor homolog U51 (U51, P52382)	Putative CC-type chemokine U83 (U83, P52460)	Protein U94 (U94, Q00683)	Large structural phosphoprotein (U11, Q00701)	Deoxyuridine 5'-triphosphate nucleotidohydrolase (DUT, Q06095)	Phosphoprotein 85 (U14, Q69549)	Immediate-early protein 1 (U90/U89, Q69567)	Protein U54 (U54, P24434)	Total	3D Structure
1		U1 small nuclear ribonucleoprotein A (SNRPA, P09012)	-	-	-	-	FKEVS	-	-	-	-	-	-	VSSAT	-	-	-	-	-	-	-	-	-	-	-	-	-	-	RSMQG	-	3	#VALUE!
2		Pro-neuregulin-1, membrane-bound isoform (NRG1, Q02297)	-	-	STSTS	STSTS	KKKER	-	-	-	ISVST	PKSPP	-	-	KKKER, QNIKI	TESIL	-	-	TGICI, GICIA	-	DLSNP	-	-	-	-	-	TGICI, GICIA	-	VISSE	-	14	#VALUE!
3		Slit homolog 2 protein (SLIT2, O94813)	-	-	IAKGT, NEILL	IAKGT, NEILL	QIKSK	ALRDL, LRDLE	-	-	VDEVE, NSTCV	-	DDNSC	TMHLA	QIKSK	-	-	-	-	-	SLRLL	KELER	-	-	QLLTL	-	-	-	TPSKK	-	16	#VALUE!
4		Roundabout homolog 1 (ROBO1, Q9Y6N7)	-	-	SSVTG	SSVTG	SEIKF, SSSIE, SSSSS	-	-	-	SEPAA		PPPED	-	SEIKF, SSSIE, SSSSS	SLFFL	-	-	HGNPV	DPSQI, TPYAT	-	-	-	-	-	GHLRR, TPASS, PASSV	-	-	-	RNTVT	19	#VALUE!
5		Netrin-1 (NTN1, O95631)	-	-	-	-	-	EALAA	VTGIT	-	-	-	-	-	-	-	-	-	-	EALAA	-	-	YLLLG	-	-	-	-	-	-	-	4	#VALUE!
6		Neurofilament light polypeptide (NEFL, P07196)	-	ESAAK	-	-	YSSSS	QLQEL	-	-	LLVLR	-	-	-	YSSSS	DLSAA	-	-	LENEL	SAPVS	-	SVEMD	-	-	-	ESEEA	LENEL	EVLSR	AKNMQ	-	13	#VALUE!
7		Neurofilament medium polypeptide (NEFM, P07197)	-	-	SEKEE, EKEEG	SEKEE, EKEEG	EEGSD, EALTA, KSPVK, RLKER	EKEQL	-	-	-	-	-	SAMLS	EALTA, KSPVK, RLKER	-	-	LQQEK, QQEKE, EKEQL	LENEL	-	-	-	EKETK, AFLRS	-	-	LESHS, GSPSS, SPSSG	LENEL	-	EEGSD	-	24	#VALUE!
8		Neurofilament heavy polypeptide (NEFH, P12036)	TSVSS	DSLDT	-	-	KSPVK	EKEQL	-	-	-	-	LEDIA	-	KSPVK	DSLER	-	EKEQL, KEIPK, EIPKK	-	LSKEP	-	-	-	-	-	-	-	VLRLG	-	-	12	#VALUE!
9		A-type potassium channel modulatory protein DPP6 (DPP6, P42658)	-	-	-	-	YRDIE, TKKHE	IAIAL	-	EPIYQ	-	-	-	-	YRDIE	-	-	MVSSH	-	-	-	-	-	-	LLGGQ	YVLSK	-	-	-	-	8	#VALUE!
10		Amphiphysin (AMPH, P49418)	-	-	NLAES	NLAES	-	QNFKR, STDLV	-	-	-	-	-	-	-	NTFKN	-	VIEPA	-	-	SDELT	-	-	-	-	-	-	-	PEVTP	-	8	#VALUE!
11		RNA-binding protein Nova-1 (NOVA1, P51513)	-	GAASP	-	-	-	-	-	-	-	-	-	-	-	-	SEASA	-	-	-	-	-	-	-	-	-	-	-	-	-	2	#VALUE!
12		Glial cell line-derived neurotrophic factor (GDNF, P39905)	-	-	-	-	HTASA	-	-	-	-	-	-	-	HTASA	-	-	-	-	-	-	-	-	-	-	-	-	-	VTDLG	-	3	#VALUE!
13		VIP peptides (VIP, P01282)	-	-	-	-	DFSKL	-	-	-	-	-	-	-	DFSKL	VFTDN, LQNAL	-	-	-	-	-	-	-	-	-	-	-	-	-	-	4	#VALUE!
14		Tubulin beta-3 chain (TUBB3, Q13509)	-	-	-	TDETY	-	-	-	-	-	-	-	-	-	AIQSK, IQSKN	-	-	-	LVDSV, LNHLV	-	PSPKV	-	-	-	LKLAT	-	-	-	-	7	#VALUE!
15		Transcription factor SOX-10 (SOX10, P56693)	-	-	-	-	-	-	-	-	-	-	-	AYTSL	-	-	-	-	-	VASGH	-	-	-	-	-	-	-	-	-	-	2	#VALUE!
16		Neural cell adhesion molecule 1 (NCAM1, P13591)	GRDVI	-	-	-	-	IKKTD, NDDSS	-	KITYV	RNISS	VNLIK, LPSSN	GRDVI	LARGE, ARGEI	-	ATANL, SESEA	-	-	-	VTGED	-	-	-	-	AENKA, ENKAG, PSATI	-	-	-	-	-	16	#VALUE!
17		Proto-oncogene tyrosine-protein kinase receptor Ret (RET, P07949)	-	-	-	-	SRNSS	-	--	TCSPS	LLLIV, LLIVE	-	-	-	SRNSS	-	-	GAAGL	LLPGD	-	LRLLL, LLLPL, LLPLL	GVLLL	-	SPTSL	-	-	LLPGD	LDLAA	-	-	14	#VALUE!
18		Neural cell adhesion molecule L1 (L1CAM, P32004)	-	VLQDE, DKEMA	-	-	-	SPINP, LLILC	VKTNG, LLIQI, LIQIP	-	PVPSV	-	-	-	-	-	-	GQNGN	-	-	SRVTF, IEDGR	-	-	-	-	-	-	IEFED	GFPTP, TGNNS	-	14	#VALUE!
19		Glutamate decarboxylase 2 (GAD2, Q05329)	GMAAL, MAALP	-	-	-	-	DKALQ, GVPLQ	-	-	VFVLL	-	-	-	-	AARKA	DSVIL	-	-	-	-	-	-	-	-	-	-	-	-	HFSLK	8	#VALUE!
20		Tyrosine 3-monooxygenase (TH, P07101)	-	-	-	-	RKVSE	-	-	-	-	DPLEA	-	-	ALSRA, RKVSE	-	-	FQYRH	-	-	-	-	-	-	-	-	-	DLAAL	-	DLDLD	7	#VALUE!
21		Choline O-acetyltransferase (CHAT, P28329)	-	-	-	-	-	CMRHL	-	-	-	-	-	-	-	-	-	EKLLL	-	KTFIK	-	-	-	-	-	-	-	GRVDN	-	-	4	#VALUE!
22		Nitric oxide synthase 1 (NOS1, P29475)	-	-	-	-	SISSS	LEELG	-	-	-	-	KRVKA	-	SISSS	SRYNI, LTSGS	-	VRLFK	KEKQR	-	-	-	VRFNS	-	-	-	KEKQR	-	NMLLE	LPHAN	12	#VALUE!
23		P2X purinoceptor 2 (P2RX2, Q9UBL9)	-	-	-	-	-	VGVGS, VTLAR	-	ILLTF	-	-	-	-	-	-	-	-	-	-	-	-	-	-	-	-	-	-	TSEHK	-	4	#VALUE!
24		P2X purinoceptor 3 (P2RX3, P56373)	-	-	-	-	-	VKSWT, DLDKA	-	-	NIIPT	-	-	-	-	-	-	-	-	-	-	-	-	-	-	-	-	VIITK	-	-	4	#VALUE!
25		5-hydroxytryptamine receptor 3A (HTR3A, P46098)	-	-	-	-	NQVLT	ITKLS	-	TDEFL	-	-	-	-	NQVLT	-	-	-	-	-	-	HLVLE	-	-	-	ALLRL	-	-	-	-	6	#VALUE!
26		Neuronal acetylcholine receptor subunit beta-4 (CHRNB4, P30926)	-	KIVPP	LVTFS	LVTFS	ATSTS, TSTSP	-	-	-	-	-	-	-	ATSTS, TSTSP	-	-	-	-	-	PLIGK	-	-	-	-	-	-	NDDED	-	-	9	#VALUE!
27		Neuronal acetylcholine receptor subunit alpha-3 (CHRNA3, P32297)	-	-	SSSES	SSSES	TRSSS, RSSSS	VIIHF	-	-	-	NLTRS	-	-	TRSSS, RSSSS	-	-	-	-	-	-	-	-	-	-	-	-	-	SSSES	-	9	#VALUE!
28		RNA-binding protein FUS (FUS, P35637)	-	-	-	-	-	-	-	-	-	PSSTS	TIFVQ	-	-	TSGSY	-	-	-	-	-	-	-	-	-	-	-	-	-	-	3	#VALUE!
29		Ku80 (XRCC5, P13010)	SVSSL	EPLPP, KTLKK	VVDAK	VVDAK	-	EEQMK	-	-	-	-	SVLGF	-	GNQVL	SLKNS	-	RHLML	-	ALSSL, NPLSG	-	-	-	-	-	DVDDL, ADFLD	-	-	-	-	14	#VALUE!
30		TAR DNA-binding protein 43 (TARDBP, Q13148)	-	-	-	-	PSGNN, CGEDL	-	-	-	CKLPN, KLPNS	-	-	-	PSGNN, CGEDL	-	-	SGPSG	-	-	-	-	LSTVT	-	-	-	-	-	PSGNN	-	9	#VALUE!
31		E3 ubiquitin-protein ligase TRIM21 (TRIM21, P19474)	-	-	-	-	VTGKE	LLQEV, ITSPE, QLQEL	-	-	-	-	-	-	VTGKE	-	-	LEVEI	-	QRFLL	-	-	-	-	-	-	-	NLKDL	DPFVE	-	9	#VALUE!
32		Lupus La protein (SSB, P05455)	-	-	-	-	-	-	SKSKA	-	-	-	-	-	-	-	-	-	ISEDK, SEDKT	-	IDFVR	-	-	-	-	-	ISEDK, SEDKT	-	-	-	6	#VALUE!
33		Small nuclear ribonucleoprotein Sm D1 (SNRPD1, P62314)	-	-	-	-	-	TLSIR	-	-	-	-	-	-	-	-	-	-	-	-	-	PKVKS	-	-	-	-	-	-	-	-	2	#VALUE!
34		Peripherin (PRPH, P41219)	-	-	ELTAA	ELTAA	YSSSS	QELLN, AALRD	-	-	-	-	-	LRREL	YSSSS	GFSST	-	-	-	-	-	-	-	-	-	ALLRL	-	DLAAL	AAKNL	-	11	#VALUE!
35		5-hydroxytryptamine receptor 4 (HTR4, Q13639)	-	-	-	-	-	VAFYI	-	-	SLDRY	-	-	LLTTA	-	-	-	-	-	-	-	-	-	-	FIDYT, IDYTV, DYTVP	LRKIK	-	-	-	-	7	#VALUE!
36		Heterogeneous nuclear ribonucleoprotein U (HNRNPU, Q00839)	-	-	-	-	YNRRG	-	-	-	-	-	-	-	YNRRG	KLNTL	-	-	-	VSELK, SELKE	-	-	-	-	-	-	-	-	-	-	5	#VALUE!
		0																													311

### Sheet: Table 3
Table 2. Immunoreactive Epstein-Barr virus antigens-derived epitopes containing peptides shared between Epstein-Barr virus Early Antigen Diffused antigen and human nervous system autoantigens. Pentapeptides are shown with bold script.
Antigens	Epitope ID	T cell epitopes	Epitope ID	B cell epitopes
Epstein-Barr nuclear antigen 1	2257600	sqSSSSGsprrpppgrrpf	694571	gekrprspSSQSSss
	2257600	sqsSSSGSprrpppgrrpf	694738	grgrgrgGGRPGapg
	2257600	SQSSSsgsprrpppgrrpf	227311	krprspssqSSSSGs
	1432	agagGGAGGagag	227311	krprspssqsSSSGS
	1432	agagggaGGAGAg	95399	gdeggdgdEGEEGqe
	1432	agaGGGAGgagag	227587	sSQSSSsgspprrpp
	26761	ikdlvmTKPAPtcni	134679	GGSGPqrrgg
	69558	vLKDAIkdl	95399	gdeggdgdegEEGQE
	47760	pgtGPGNGlgekgdt	694081	dgddgdEGGDGdege
	42525	msdeGPGTGpgnglg	1518	aggagagGGAGGa
	53195	rarGRGRGrgekrp	127989	GGAGAgggagagg
	53195	raRGRGRgrgekrp	127989	ggagaGGGAGagg
	53195	rARGRGrgrgekrp	694571	gekRPRSPssqssss
	53195	rarGRGRGrgekrp	694571	gekrPRSPSsqssss
	18884	gckgthggtgAGAGAggag	695254	llarshvertTDEGT
			695420	lvmTKPAPtcnikvt
			695050	kedssgpeGSGGSgp
			47613	pgaPGGSGsgp
			106067	rggSGGRGrggsgg
			47613	pGAPGGsgsgp
			694927	ifaegLKDAIkdlvl
			694691	GPGNGlgekgdtsgp
			694697	GPGTGpgnglgekgd
			694587	ggagagGGGRGrggs
			694735	GRGGGrpgapggsgs
			47613	pgapGGSGSgp
			106067	rGGSGGrgrGGSGG
			106067	rggsGGRGRggsgg
			53195	rarGRGRGrgekrp
			106067	rggsggRGRGGsgg
			106067	rggsggrGRGGSgg
			106067	RGGSGgrgrggsgg
			694735	gRGGGRpgapggsgs
			127989	ggagaGGGAGagg
			47613	pgapgGSGSGp
			53195	raRGRGRgrgekrp
			53195	rARGRGrgrgekrp
			694791	gthggtgAGAGAgga
			695050	kedssgpegSGGSGp
			694587	ggagaGGGGRgrggs
			694735	grGGGRPgapggsgs
			694735	grggGRPGApggsgs
			694735	grgggRPGAPggsgs
Epstein-Barr nuclear antigen 2	21968	gqtyhlivdtDSLGNpslsv	95676	PPRPTrpttlpptpllt
	21968	gqtyhlivdtdSLGNPslsv	48864	PPPPPPPPPPPPPPPPPPPP
	21968	gqtyhlivdtdsLGNPSlsv	95676	pprptrpttlPPTPLlt
	540408	fvgentgvPPPLPpp
	540600	smpELSPVlglhqgqgagds
	540626	tPLLTVlqrptelqlsplsq
Latent membrane protein 1	39681	lssslglALLLLllallfwl	694706	gpplsssiglALLLL
	63155	tDGGGGhshdsghgg	694084	DGGGGdphlptlllg
	39681	lssslglaLLLLLLallfwl	695218	lGAPGGgpnngpqdp
	95234	allVLYSFa	694706	gpplsssigLALLLl
	39681	lssslglallllLLALLfwl	696367	sghdgidphLPTLLl
	39681	lssslgLALLLlllallfwl	694148	dphlpTLLLGtsgsg
	18650	galcilllmITLLLialwnl	693789	aGNDGGppqlteeve
	98685	aGNDGGppq	695218	lgaPGGGPnngpqdp
	64942	TLLVDllwl	2257406	iialylqqnwwTLLVDllwl
Latent membrane protein 2	105276	lalslllLAAVAssy	695843	psASGSSgntptppn
	40710	lyalALLLL	694678	gndgLPPPPysprdd
	97743	vlvmLVLLIlayrrrwrrlt	2257459	llLAAVAssyaaaqrklltp
	97743	vlvmlVLLILayrrrwrrlt	695843	pSASGSsgntptppn
	105154	dYQPLGnqdpslylg	2257375	gndglppppysprDDSSQhi
	40710	lyaLALLLl	696348	sdYQPLGtqdqslyl
	105295	liVDAVLql	693773	afvlwlssPGGLGtl
	6808	cPLSKIll	2257577	scPLSKIllarlflyalall
	62508	syAAAQRkl	696773	VDAVLqlspllgavt
			693700	AAAQRklltpvtvlt
Early Antigen Diffused	194431	tlrfKTKALavlskc	694894	htcalmPYMPPasdr
			695667	peeaPAAVSfrnlay
			696462	SPPPPprtptwespa
			750156	PPPPPrtp
			750156	pPPPPRtp
			695279	llsvnyggprLAAVA
			693966	avanagTAGLIsfev
			695744	plsvgpyeafTGPVA
			693745	adSLAAAlslcripa
			696277	rsgiiavVAGLLtsa
			696277	rsgiiavvaGLLTSa
			694437	fKTKALavlskcydh
			693966	avanaGTAGLisfev
			695744	plsvgpyeAFTGPva
Early antigen protein R	193620	agLTLSLlvicsylf	95093	hqqggwstliEDNIP
	193620	agltlslLVICSylf
Envelope glycoprotein GP350	149795	LDLDFgqltphtkavyqprg	695600	nSSTSTkpgevnvtk
	65746	tprpVSRFL	35210	LDLDFgqltphtkav
	69731	vlqwASLAV	696595	tggkansttGGKHTt
			695398	ltLLLLLvmadcafr
			695398	ltlLLLLVmadcafr
			693996	ayslrltprpVSRFL
			696716	tsqASGPGnsststk
			696716	tsqaSGPGNsststk
			694608	GGILTstspvatpip
			693961	atvpVPPTSqprfsn
			694608	ggilTSTSPvatpip
			694189	dvtlPLSLPtsaqds
			696376	sgqktavptvTSTGG
			693953	atnlflLELLGagel
Envelope glycoprotein B	1392225	inpisKTELQa
	1392353	pgwliwTYRTRttvn
	1392114	dtiyqcynAVKMTkd
Envelope glycoprotein H	149798	LEKQLfyyigtmlpntrphs
Major capsid protein	1862912	naiqyVRFLEtalavscvnt
Epstein-Barr nuclear antigen 6	51245	qkraapPTVSPsdtg	694959	ilhqPPPVPkpvpvk
			694959	ilhqpppvpkPVPVK
			693727	aapPTVSPsdtgppa
			695163	latgGEPRGdatset
			227517	rlqdirrgpLVAEGg
			696358	SETGPprlqlslvpl
			693871	apldlslhpdVAAQP
			696358	setgpprLQLSLvpl
			694317	eppahglqsSSYPGy
			694317	eppahglqssSYPGY
			694317	eppahglQSSSYpgy
			693868	apirpiptrfPPPPM
			695433	lypqpLVSSSapsws
			695433	lypqplVSSSApsws
Table 2. Immunoreactive Human herpesvirus 6A antigens-derived epitopes containing peptides shared between Human herpesvirus 6A antigens and human nervous system autoantigens. Pentapeptides are shown with bold script.
Antigens	Epitope ID	T cell epitopes	Epitope ID	B cell epitopes
Major capsid protein	166797	irhhvgiekpnpSESEA	-	-
Large structural phosphoprotein	166956	sLESHSaskafsmseig	-	-
